# Distinct Patterns of Pituitary Dysfunction in Combination Immunotherapy with Nivolumab and Ipilimumab

**DOI:** 10.1101/2025.05.16.25327742

**Authors:** Aya Sakurai, Takuro Hakata, Ichiro Yamauchi, Sadahito Kimura, Daisuke Kosugi, Taku Sugawa, Haruka Fujita, Kentaro Okamoto, Yohei Ueda, Daisuke Taura, Daisuke Yabe

## Abstract

**Context:** Immune checkpoint inhibitors (ICIs) have revolutionized cancer treatment but are associated with immune-related adverse events (irAEs), including pituitary dysfunction. Combination immunotherapy with PD-1 and CTLA-4 inhibitors increases the risk of pituitary irAEs compared to PD-1 monotherapy; however, their detailed clinical characteristics remain unclear.

**Objective:** To clarify the clinical features of pituitary irAEs induced by combination immunotherapy.

**Methods:** In this retrospective cohort study, we compared patients treated with combination therapy of nivolumab and ipilimumab (Nivo/Ipi) to those receiving nivolumab monotherapy (Nivo). We analyzed clinical data including presenting symptoms, laboratory findings, pituitary MRI results, and coexisting irAEs.

**Results:** Pituitary irAEs were more frequent in the Nivo/Ipi group (17.4%) than in the Nivo group (2.7%) and developed earlier (median onset: 63 vs. 153 days, respectively). All 15 patients in the Nivo group presented with isolated ACTH deficiency (IAD), whereas the Nivo/Ipi group included 8 cases of IAD and 8 cases of combined pituitary hormone deficiency (CPHD). In the Nivo/Ipi group, CPHD occurred significantly earlier than IAD (median onset: 40 vs. 84 days) and was associated with a higher incidence of headache and pituitary swelling on MRI. Furthermore, 75% of patients with CPHD also experienced non-endocrine irAEs. Two CPHD patients experienced worsening of symptoms and pituitary dysfunction following re-administration of Nivo/Ipi.

**Conclusion:** Pituitary irAEs are more frequent and develop earlier in patients receiving Nivo/Ipi. CPHD and IAD, induced by this combination immunotherapy, exhibit distinct clinical courses. Recognizing these differences is crucial for the optimal management of pituitary irAEs during combination immunotherapy.
