## Supplementary Table 2 for "Distinct Patterns of Pituitary Dysfunction in Combination Immunotherapy with Nivolumab and Ipilimumab"

### Sheet: Supplementary Table 2
Supplementary Table 2. Characteristics and laboratory findings of patients with pituitary irAE in the Nivo group
	Nivo 1	Nivo 2	Nivo 3	Nivo 4	Nivo 5	Nivo 6	Nivo 7	Nivo 8	Nivo 9	Nivo 10	Nivo 11	Nivo 12	Nivo 13	Nivo 14	Nivo 15
Characteristics
Age range	71–75	61–65	71–75	81–85	56–60	71–75	56–60	66–70	61–65	66–70	76–80	66–70	71–75	71–75	71–75
Sex	Female	Male	Male	Male	Male	Male	Male	Female	Female	Female	Female	Male	Male	Male	Female
Primary site	Lung cancer	Lung cancer	MM	MM	MM	Gastric cancer	Gastric cancer	Lung cancer	MM	MM	MM	Gastric cancer	Gastric cancer	Gastric cancer	RCC
Thyroid irAE	No	No	Yes	No	Yes	No	No	No	Yes	No	No	No	No	No	No
Diabetes mellitus	No	No	No	Yes	Yes	No	No	No	No	No	No	No	No	No	No
Non-endocrine-related irAE	No	No	Pneumonitis	No	No	No	No	No	No	No	No	No	No	No	No
Pituitary irAE
Type	IAD	IAD	IAD	IAD	IAD	IAD	IAD	IAD	IAD	IAD	IAD	IAD	IAD	IAD	IAD
Headache	No	No	No	No	No	No	Yes	No	No	No	No	No	No	No	No
Pituitary swelling	No	NA	NA	NA	NA	NA	No	No	No	NA	No	No	NA	NA	NA
GC dosage	HC 15 mg/day	HC 10 mg/day	HC 10 mg/day DEX 0.25 mg/day	HC 15 mg/day	HC 20 mg/day	HC 15 mg/day	HC 15 mg/day	HC 15 mg/day	HC 15 mg/day	HC 15 mg/day	HC 15 mg/day	HC 15 mg/day	HC 20 mg/day	HC 15 mg/day	HC 15 mg/day
Laboratory test
At baseline
ACTH (pg/mL)	21	NA	NA	23.4	28.6	27	20.9	20	15.8	37.5	31.7	5.4	19.7	21.2	34.7
Cortisol (μg/dL)	13.7	NA	NA	8.6	14.2	10.5	9.5	13.2	5.28	13.3	19	8.6	8.79	7.6	13.9
TSH (μIU/mL)	2.45	0.765	1.79	1.39	2.82	3.22	1.98	1.9	1.444	2.25	3.87	1.79	0.927	2.02	9.57
fT4 (ng/dL)	1.45	0.958	1.33	1.25	0.974	0.95	1.18	1.17	1.25	1.25	1.06	0.7	1.14	1.09	1.11
fT3 (pg/mL)	3.23	2.31	3.12	2.97	2.68	2.49	2.7	2.66	2.52	2.93	2.36	2.24	4.36	2.84	2.24
Eosinophil (/μL)	141.57	160.42	189.98	79.8	251.6	124.6	39.39	63	163.59	242.22	60.08	517.6	37.38	58.5	167.7
Sodium (mmol/L)	143	136	141	141	142	140	141	140	140	142	138	142	136	140	142
CRP (mg/dL)	<0.1	2.8	<0.1	0.1	1.4	0.1	0.2	0.2	<0.1	0.2	1.6	<0.1	<0.1	0.3	<0.1
At pre-irAE
Days	270	175	41	63	103	153	62	892	116	84	409	238	161	90	131
ACTH (pg/mL)	28.1	NA	NA	52.1	31	30.7	20.1	9.9	31	39.9	39.9	16.2	29.9	38.3	66.7
Cortisol (μg/dL)	5.3	NA	NA	8.7	5	5.7	6.5	5.2	13.48	8.9	13.83	8.2	8.73	8.08	14.72
TSH (μIU/mL)	2.23	1.53	0.695	1.05	6.61	4.12	2.6	2.56	53.204	1.23	4.278	1.03	1.293	0.425	3.377
fT4 (ng/dL)	1.08	0.867	1.16	0.948	0.778	0.807	1.17	1.34	0.25	1.07	0.87	0.791	0.9	0.68	1.08
fT3 (pg/mL)	3.09	2.75	3.15	2.62	2.24	2.25	3.1	3.42	1.23	2.7	2.03	2.79	2.36	2.05	1.6
Eosinophil (/μL)	141.36	258.3	247.69	172.14	1003.02	425.6	410.82	67.9	197.28	251.6	98.15	329.44	117.8	76.92	127.47
Sodium (mmol/L)	139	139	140	142	141	144	141	142	140	142	137	141	139	142	139
CRP (mg/dL)	<0.1	0.3	0.1	0.1	0.3	<0.1	0.3	0.7	<0.1	0.5	<0.1	<0.1	0.22	<0.1	<0.1
At irAE diagnosis
Days	285	210	67	83	120	181	97	901	144	126	546	273	184	115	142
ICI administrations (n)	6	4	3	5	7	4	4	43	5	11	37	19	13	4	9
ACTH (pg/mL)	<1.5	12.9	14.1	27.6	17.7	2.9	2.8	7.2	5.7	16.8	<1.5	4.1	2.2	18.3	14.1
Cortisol (μg/dL)	0.2	1.6	1.9	2.9	1.4	0.7	0.7	1.2	0.41	2.4	0.3	2.2	2.23	2.78	4.17
TSH (μIU/mL)	5.1	1.6	0.067	2.42	15.06	7.09	5.81	4.56	21.024	1.63	13.679	1.76	2.276	1.082	4.311
fT4 (ng/dL)	1.08	0.885	1.54	0.978	0.854	0.867	1.05	1.05	0.81	0.898	0.98	0.768	1.29	1.05	0.98
fT3 (pg/mL)	4.71	3.43	4.24	3.14	2.76	2.8	3.62	3.84	2.39	3.61	2.13	3.33	3.53	2.25	1.92
Eosinophil (/μL)	338.94	191.16	590.8	188.7	1438.8	283.8	129.36	99.36	261.04	299.52	571.2	501.93	146.71	170.56	119.7
Sodium (mmol/L)	132	125	137	138	139	142	132	135	138	140	139	140	126	141	144
CRP (mg/dL)	<0.1	0.4	0.9	2.5	0.9	0.2	1.4	1	0.11	1.3	<0.1	<0.1	1.16	1.51	0.44
GH (ng/mL)	0.84	0.19	2.61	1.51	0.4	1.74	3.66	7.48	1.95	NA	1.98	0.68	2.86	NA	0.46
IGF-1 (ng/mL)	53	98	45	74	105	77	67	210	101	NA	40	58	96	NA	144
PRL (ng/mL)	13.2	11.8	20.8	15.7	12.6	25.4	3.3	34.7	6.6	NA	2.7	2.8	12.1	NA	13.1
LH (mIU/mL)	21.5	10.6	15.1	8	4.4	11.5	8.8	27.9	18.4	NA	24.8	18.3	9.3	NA	22.9
FSH (mIU/mL)	47.1	13.6	26	26.2	3.5	24.7	13.6	69.6	52.6	NA	80.4	11.1	36.6	NA	88.1
Testosterone (ng/dL)	NA	696.5	428.9	NA	428.9	399.1	544.1	NA	NA	NA	NA	936.7	1154.6	NA	NA
Estradiol (pg/mL)	NA	NA	NA	NA	NA	NA	NA	<20.0	<20.0	NA	<20.0	NA	NA	NA	<20.0
Nivo, nivolumab monotherapy; MM, malignant melanoma; RCC, renal cell carcinoma; IAD, isolated ACTH deficiency; NA, not available; GC, glucocorticoid; HC, hydrocortisone; DEX, dexamethasone; Nivo, nivolumab monotherapy; MM, malignant melanoma; RCC, renal cell carcinoma;
IAD, isolated ACTH deficiency; NA, not available; GC, glucocorticoid; HC, hydrocortisone; DEX, dexamethasone; fT4, free T4; fT3, free T3; CRP, C-reactive protein; PRL, prolactin. 'Days' is expressed as the number of days since the first administration of Nivolumab.
'GC dosage' indicates the maintenance dose. TSH, fT4, and fT3 were measured using the Elecsys kits, except at all timepoints in Case 9 and at both the pre-irAE and diagnosis timepoints in Cases 14 and 15, where the AIA kits were used instead.
Cases 1–7 correspond to Cases 1–7 in our previous publication (9), respectively.
Reference ranges: ACTH, 7.2–63.3 pg/mL; Cortisol, 5.0–15.0 μg/dL; TSH, 0.500–5.000 μIU/mL (Elecsys and AIA); fT4, 0.880–1.620 ng/dL (Elecsys and AIA); fT3, 2.33–4.00 pg/mL (Elecsys) and 2.06–3.17 pg/mL (AIA); GH, <=2.10 ng/mL; IGF-1, age- and sex-specific reference ranges (21);
PRL, 3.6–16.3 ng/mL; LH, 7.7–58.5 mIU/L for postmenopausal female, 1.7–8.6 mIU/mL for male; FSH, 25.8–134.8 mIU/L for postmenopausal female, 1.5–12.4 mIU/mL for male; Testosterone, 131.0–871.0 ng/dL; Estradiol, <=47.0 pg/mL for postmenopausal female.“Yes” is shown in bold, and “NA” (not
available) is shown in gray.
