## Supplementary Table 3 for "Distinct Patterns of Pituitary Dysfunction in Combination Immunotherapy with Nivolumab and Ipilimumab"

### Sheet: Supplementary Table 3
Supplementary Table 3. Characteristics and laboratory findings of patients who developed pituitary irAE in the Nivo/Ipi group
	Nivo/Ipi 1	Nivo/Ipi 2	Nivo/Ipi 3	Nivo/Ipi 4	Nivo/Ipi 5	Nivo/Ipi 6	Nivo/Ipi 7	Nivo/Ipi 8	Nivo/Ipi 9	Nivo/Ipi 10	Nivo/Ipi 11	Nivo/Ipi 12	Nivo/Ipi 13	Nivo/Ipi 14	Nivo/Ipi 15	Nivo/Ipi 16
Characteristics
Age range	46–50	56–60	66–70	71–75	61–65	61–65	46–50	71–75	56–60	66–70	76–80	76–80	81–85	61–65	61–65	61–65
Sex	Male	Female	Male	Female	Male	Male	Male	Male	Male	Male	Male	Female	Male	Male	Female	Male
Primary site	MM	MM	MM	MM	Lung cancer	Lung cancer	RCC	RCC	MM	MM	MM	MM	MM	Lung cancer	Lung cancer	EC
Thyroid irAE	No	No	No	No	No	No	No	Yes	Yes	Yes	Yes	No	No	No	No	Yes
Diabetes mellitus	No	No	No	No	No	No	No	No	No	No	No	No	No	No	No	No
Non-endocrine-related irAE	No	No	No	No	No	No	No	No	Pharyngitis	CRS	Colitis	Colitis	Pneumonitis	No	CRS	No
Prior-ICI	No	No	No	Yes	Yes	No	No	No	Yes	Yes	No	Yes	Yes	No	No	No
Pituitary irAE
Type	IAD	IAD	IAD	IAD	IAD	IAD	IAD	IAD	CPHD	CPHD	CPHD	CPHD	CPHD	CPHD	CPHD	CPHD
Headache	No	No	No	No	No	No	Yes	No	Yes	Yes	No	Yes	Yes	Yes	No	Yes
Pituitary swelling	NA	No	No	No	No	NA	NA	NA	Yes	Yes	No	Yes	Yes	Yes	Yes	Yes
GC dosage	HC 15 mg/day	HC 15 mg/day	HC 30 mg/day	HC 20 mg/day	HC 20 mg/day	HC 20 mg/day	HC 20 mg/day	HC 15 mg/day	HC 30 mg/day	HC 15 mg/day	HC 20 mg/day	HC 15 mg/day	HC 20 mg/day	HC 15 mg/day	HC 15 mg/day	HC 20 mg/day
Laboratory test
At baseline
ACTH (pg/mL)	NA	29.4	33.1	27.2	36.4	12	NA	30.2	46	39.3	40.1	39.3	46.7	30.3	13.8	25.6
Cortisol (μg/dL)	NA	15.5	18.8	8.44	22.9	4.4	NA	14.6	17	10.4	11.1	13.2	13.61	13.7	11.2	12.25
TSH (μIU/mL)	NA	0.713	0.696	8.363	2.08	1.97	1.45	8.11	0.296	2.71	2.44	5.61	6.585	3.29	2.49	1.521
fT4 (ng/dL)	NA	1.15	1.21	1.15	1.61	1.34	1.15	1.06	1.15	1.08	1.45	1	1.02	1.16	1.35	1.16
fT3 (pg/mL)	NA	2.81	2.01	1.88	3.14	2.89	2.92	2.6	2.43	2.97	2.84	2.36	2.05	2.83	2.14	2.48
Eosinophil (/μL)	191.6	191.36	141.17	331.84	29.05	100.8	210.9	117.99	550.85	228.42	18.66	27.75	150.04	80.86	20.12	161.2
Sodium (mmol/L)	143	141	141	142	137	137	140	141	141	139	140	142	139	136	140	139
CRP (mg/dL)	0.1	0.1	1.5	0.32	1.9	1	1.6	0.1	0.8	0.1	0.1	0.1	0.28	0.1	0.1	0.1
At pre-irAE
Days	139	52	41	91	91	29	21	63	NA	NA	55	NA	NA	24	55	41
ACTH (pg/mL)	<1.5	68.6	51	59.5	35	33.2	37.8	62.6	NA	NA	35.2	NA	NA	32.6	25.6	27.1
Cortisol (μg/dL)	7	16.5	13.2	11.11	18.46	7	13.6	18.5	NA	NA	21.05	NA	NA	13.5	20.62	6.78
TSH (μIU/mL)	1.54	0.103	0.208	0.311	1.348	1.058	0.812	3.74	NA	NA	0.068	NA	NA	2.29	2.657	0.42
fT4 (ng/dL)	1.19	1.1	0.907	1.25	1.59	0.88	1.27	0.908	NA	NA	2.09	NA	NA	1.09	1.09	1.52
fT3 (pg/mL)	3	1.54	1.66	1.99	2.66	2.02	3.3	2.25	NA	NA	2.33	NA	NA	2.6	2.42	3
Eosinophil (/μL)	762.57	77.44	429.6	2572.78	349.16	359.48	232.18	642.42	NA	NA	45.8	NA	NA	58.86	18.44	182.56
Sodium (mmol/L)	142	140	139	139	139	138	140	142	NA	NA	139	NA	NA	139	137	141
CRP (mg/dL)	0.6	0.1	4.2	0.1	0.16	4.68	2.2	0.1	NA	NA	0.1	NA	NA	0.2	0.1	0.1
At irAE diagnosis
Days	168	83	53	119	115	68	63	84	14	21	91	20	20	69	77	62
ICI administrations (n)	4	1	3	4	4	2	3	4	1	1	2	1	1	3	3	3
ACTH (pg/mL)	<1.5	<1.5	<1.5	<1.5	<1.5	1.9	20.7	3.1	21.9	5	16.4	9.3	29.7	5.8	35.1	5
Cortisol (μg/dL)	0.2	0.5	3.2	0.57	3.02	0.73	0.9	1.9	1.3	0.7	1.82	0.6	4.08	1	11.95	0.74
TSH (μIU/mL)	2.26	1.7	1.58	6.138	2.12	1.788	0.022	5.86	0.092	0.161	10.453	2.37	0.15	0.515	0.448	0.033
fT4 (ng/dL)	1.21	0.961	1.09	0.76	2.13	0.84	1.27	0.725	1.33	0.804	0.58	0.486	0.53	0.553	0.61	1.55
fT3 (pg/mL)	3.29	3.5	1.98	2.09	2.86	2.01	5.45	2.52	3.71	3.26	1.05	2.19	1.61	2.14	1.33	4.2
Eosinophil (/μL)	1287.14	158.41	271.7	288.9	509.2	1730.92	307.8	1240.17	912	661.1	109.2	80.82	378.19	265.98	102	299.91
Sodium (mmol/L)	142	139	132	133	117	132	139	131	141	133	136	136	138	135	134	140
CRP (mg/dL)	0.1	0.1	18.3	0.34	12.32	19.09	1.1	0.4	1.1	3.1	0.43	0.2	4.23	1	2.6	0.88
GH (ng/mL)	NA	1.44	8.65	0.98	0.67	2.18	0.64	NA	1.47	0.86	3.78	2.88	1.54	1.44	1.03	1.51
IGF-1 (ng/mL)	NA	67	36	57	51	82	263	NA	210	106	82	157	87	139	140	219
PRL (ng/mL)	NA	10.9	20	10.5	NA	9.9	13.4	NA	3.5	1.3	9.5	25.9	7.4	2.8	6.7	6.1
LH (mIU/mL)	NA	7.1	18	23.3	19.3	20.6	5.1	NA	2.5	1.1	4.2	7	1.5	0.7	6.1	2.6
FSH (mIU/mL)	NA	31.2	17.8	74.6	30.7	27.1	12	NA	4.1	4.5	12.6	28	7	2.7	21.7	5.9
Testosterone (ng/dL)	NA	NA	199.7	NA	NA	56.7	338.5	NA	216.3	<7.0	177.2	NA	<7.0	<7.0	NA	60.3
Estradiol (pg/mL)	NA	<20	NA	NA	NA	NA	NA	NA	NA	NA	NA	<20	NA	NA	<20	NA
Information on pituitary dysfuinction
ACTH deficiency	Yes	Yes	Yes	Yes	Yes	Yes	Yes	Yes	Yes	Yes	Yes	Yes	Yes	Yes	Yes	Yes
Restoration	No	No	No	No	No	No	No	No	No	No	No	No	No	No	No	No
TSH deficiency	No	No	No	No	No	No	No	No	No	Yes	No	Yes	Yes	Yes	Yes	No
Restoration	NA	NA	NA	NA	NA	NA	NA	NA	NA	NA	NA	Yes	Yes	No	Yes	NA
LH/FSH deficiency	No	No	No	No	No	No	No	No	Yes	Yes	Yes	No	Yes	Yes	No	Yes
Restoration	NA	NA	NA	NA	NA	NA	NA	NA	Yes	NA	No	NA	No	Yes	NA	Yes
PRL deficiency	No	No	No	No	No	No	No	No	Yes	Yes	No	No	No	Yes	No	No
Restoration	NA	NA	NA	NA	NA	NA	NA	NA	Yes	NA	NA	NA	NA	Yes	NA	NA
GH deficiency	No	No	No	No	No	No	No	No	No	No	No	No	No	No	No	No
Diabetes insipidus	No	No	No	No	No	No	No	No	No	No	No	No	No	No	No	No
EC, esophageal cancer; CRS, cytokine release syndrome; CPHD, combined pituitary hormone deficiency. 'Days' is expressed as the number of days since the first administration of Nivo/Ipi. TSH, fT4, and fT3 were measured using the Elecsys kits, except for at diagnosis in Cases 4, 11, 13, and 15, at both pre-irAE and
diagnosis timepoints in Cases 5 and 6, and at both baseline and pre-irAE in Case 16, where the AIA kits were used instead. As pituitary irAEs developed immediately after the first administration of Nivo/Ipi, pre-irAE data were not available for Cases 9, 10, 12 and 13.
